# Localised community circulation of SARS-CoV-2 viruses with an increased accumulation of single nucleotide polymorphisms that adversely affect the sensitivity of real-time reverse transcription assays targeting Nucleocapsid protein

**DOI:** 10.1101/2021.03.22.21254006

**Authors:** Catherine Moore, Louise Davies, Rhiannydd Rees, Laura Gifford, Heather Lewis, Amy Plimmer, Andrew Barratt, Nicole Pacchiarini, Joel Southgate, the COG-UK Consortium, Matthew J. Bull, Joanne Watkins, Sally Corden, Thomas R. Connor

## Abstract

Currently the primary method for confirming acute SARS-CoV-2 infection is through the use of molecular assays that target highly conserved regions within the viral genome. Many, if not most of the diagnostic targets currently in use were produced early in the pandemic, using genomes sequenced and shared in early 2020. As viral diversity increases, mutations may arise in diagnostic target sites that have an impact on the performance of diagnostic tests. Here, we report on a local outbreak of SARS-CoV-2 which had gained an additional mutation at position 28890 of the nucleocapsid protein, on a background of pre-existing mutations at positions 28881, 28882, 28883 in one of the main circulating viral lineages in Wales at that time. The impact of this additional mutation had a statistically significant impact on the Ct value reported for the N gene target designed by the Chinese CDC and used in a number of commercial diagnostic products. Further investigation identified that, in viral genomes sequenced from Wales over the summer of 2020, the N gene had a higher rate of mutations in diagnostic target sites than other targets, with 115 issues identified affecting over 10% of all cases sequenced between February and the end of August 2020. In comparison an issue was identified for ORFab, the next most affected target, in less than 1.4% of cases over the same time period. This work emphasises the potential impact that mutations in diagnostic target sites can have on tracking local outbreaks, as well as demonstrating the value of genomics as a routine tool for identifying and explaining potential diagnostic primer issues as part of a laboratory quality management system. This work also indicates that with increasing genomic sequencing data availability, there is a need to re-evaluate the diagnostic targets that are in use for SARS-CoV-2 testing, to better target regions that are now demonstrated to be of lower variability.
