## Supplementary table ST2 for "Localised community circulation of SARS-CoV-2 viruses with an increased accumulation of single nucleotide polymorphisms that adversely affect the sensitivity of real-time reverse transcription assays targeting Nucleocapsid protein"

### Sheet: Sheet1
CORONAVIRUS_SARS_COV_2_CT_0	N_GENE_CT_0	Group
15	15	Comparator
15	15	Comparator
16	15	Comparator
15	16	Comparator
16	16	Comparator
16	17	Comparator
18	17	Comparator
20	17	Comparator
16	18	Comparator
17	18	Comparator
17	18	Comparator
18	18	Comparator
17	19	Comparator
18	19	Comparator
18	19	Comparator
18	19	Comparator
18	19	Comparator
19	19	Comparator
18	20	Comparator
18	20	Comparator
19	20	Comparator
19	20	Comparator
19	20	Comparator
19	20	Comparator
19	20	Comparator
19	20	Comparator
19	20	Comparator
19	20	Comparator
21	20	Comparator
19	21	Comparator
19	21	Comparator
20	21	Comparator
20	21	Comparator
20	21	Comparator
20	21	Comparator
20	21	Comparator
21	21	Comparator
21	21	Comparator
21	22	Comparator
21	22	Comparator
21	22	Comparator
21	22	Comparator
21	22	Comparator
21	22	Comparator
22	22	Comparator
22	22	Comparator
22	22	Comparator
22	22	Comparator
21	23	Comparator
23	23	Comparator
22	24	Comparator
22	24	Comparator
22	24	Comparator
22	24	Comparator
23	24	Comparator
23	24	Comparator
23	24	Comparator
23	24	Comparator
24	24	Comparator
24	24	Comparator
24	24	Comparator
24	24	Comparator
24	24	Comparator
25	24	Comparator
25	24	Comparator
21	25	Comparator
24	25	Comparator
24	25	Comparator
25	25	Comparator
25	25	Comparator
25	25	Comparator
26	25	Comparator
26	25	Comparator
28	25	Comparator
24	26	Comparator
24	26	Comparator
25	26	Comparator
25	26	Comparator
25	26	Comparator
26	26	Comparator
26	27	Comparator
26	27	Comparator
26	27	Comparator
26	27	Comparator
26	27	Comparator
27	27	Comparator
26	28	Comparator
26	28	Comparator
26	28	Comparator
27	28	Comparator
27	28	Comparator
27	28	Comparator
27	28	Comparator
27	28	Comparator
27	28	Comparator
28	28	Comparator
28	28	Comparator
28	28	Comparator
29	28	Comparator
32	28	Comparator
27	29	Comparator
28	29	Comparator
28	29	Comparator
28	29	Comparator
28	29	Comparator
29	29	Comparator
29	29	Comparator
26	30	Comparator
28	30	Comparator
28	30	Comparator
28	30	Comparator
28	30	Comparator
29	30	Comparator
29	30	Comparator
30	30	Comparator
30	30	Comparator
31	30	Comparator
29	31	Comparator
29	31	Comparator
32	32	Comparator
16	19	Incident
17	19	Incident
17	20	Incident
17	20	Incident
17	21	Incident
17	22	Incident
18	22	Incident
20	22	Incident
19	23	Incident
19	23	Incident
20	23	Incident
20	23	Incident
20	24	Incident
20	24	Incident
21	24	Incident
21	24	Incident
21	24	Incident
21	24	Incident
21	24	Incident
21	25	Incident
22	26	Incident
22	26	Incident
23	26	Incident
22	27	Incident
25	27	Incident
21	28	Incident
23	28	Incident
23	28	Incident
23	28	Incident
24	28	Incident
24	28	Incident
25	28	Incident
23	29	Incident
25	29	Incident
25	29	Incident
25	29	Incident
26	29	Incident
26	29	Incident
26	29	Incident
26	29	Incident
27	29	Incident
25	30	Incident
26	30	Incident
26	30	Incident
26	30	Incident
26	30	Incident
27	30	Incident
27	30	Incident
29	30	Incident
28	31	Incident
29	32	Incident
